# Regional nonsense constraint offers clinical and biological insights into rare genetic disorders

**DOI:** 10.1101/2024.10.10.24315185

**Authors:** Alexander J. M. Blakes, Nicola Whiffin, Colin A. Johnson, Jamie Ellingford, Siddharth Banka

## Abstract

Understanding the molecular consequences of variants which introduce premature termination codons (PTCs) is essential to predicting their clinical impact^1^. Although transcripts with PTCs are generally expected to undergo nonsense-mediated mRNA decay (NMD)^2–4^, up to 45% of all possible PTCs in the human genome are predicted to escape NMD^5^. Existing studies of constraint against predicted loss-of-function variants at the transcript level^6–10^ do not account for regional differences in NMD efficiency. Here, we developed an NMD-informed constraint metric using sequencing data from 730,947 individuals and found 2,764 transcripts with regional nonsense constraint. In rare disease cohorts, *de novo* nonsense and frameshift variants in constrained regions are up to 9.4-fold enriched and associated with up to 6.4-fold higher odds of diagnosis than in unconstrained regions. We prioritise fourteen candidate disease genes in which constrained regions harbour clusters of nonsense and frameshift variants. These findings will enhance variant interpretation, deliver mechanistic insights, and empower the discovery of novel disease genes.
