## Extended Data Table 1 for "Regional nonsense constraint offers clinical and biological insights into rare genetic disorders"

### Sheet: README
Supplementary Table 1: Longlist of candidate monogenic disease genes with >=3 de novo nonsense or frameshift variants in a constrained NMD region, and with no dominant disease association in OMIM.
Heading	Description
symbol	HGNC gene symbol
enst	Ensembl transcript ID (no version number)
region	NMD region
constraint	Regional nonsense constraint classification
de_novo_ptvs	Count of de novo nonsense and frameshift variants
n_obs	Number of unique nonsense variants observed in gnomAD v4.1 (any allele frequency)
n_exp	Number of unique nonsense variants expected by Roulette mutational model
oe	Ratio of observed / expected variant counts
oe_ci_hi	Upper 95% confidence interval around O/E
loeuf	LOEUF score in gnomAD v4.1
pli	pLI score in gnomAD v4.1
omim_inheritance_simple	Mode of inheritance for known monogenic disorders in OMIM (AR = autosomal recessive; data accessed 06/11/23)
omim	Known monogenic disease associations in OMIM after manual review (data accessed after 03/06/24)
g2p	Monogenic disease associations in G2P
panelapp_aus	Monogenic disease associations in PanelApp Australia
comment	Free text comment

### Sheet: candidate_genes_longlist
symbol	enst	region	constraint	de_novo_ptvs	n_obs	n_exp	oe	oe_ci_hi	loeuf	pli	omim_inheritance_simple	omim	g2p	panelapp_aus	comment
ARID4A	ENST00000355431	nmd_target	constrained	3	12	62.43	0.19	0.31	0.34	1
ARMC8	ENST00000469044	nmd_target	constrained	3	12	39.53	0.3	0.48	0.32	1				Red for ciliopathies (monoallelic)
BAZ2B	ENST00000392783	nmd_target	constrained	3	51	133.4	0.38	0.48	0.39	1			Limited for BAZ2B-related neurodevelopmental disorder (monoallelic)	Green for autism (monoallelic)	Large n_obs
BOD1L1	ENST00000040738	long_exon	constrained	3	28	91.24	0.31	0.42	0.41	1					Large n_obs
BRD1	ENST00000404760	nmd_target	constrained	3	9	45.85	0.2	0.34	0.34	1
BRWD1	ENST00000342449	nmd_target	constrained	4	37	114.95	0.32	0.42	0.45	1	AR	Autosomal recessive primary ciliary dyskinesia (MIM 620438)		Red for ciliary dyskinesia (biallelic)	Large n_obs
CASZ1	ENST00000377022	nmd_target	constrained	3	7	50.31	0.14	0.26	0.29	1				Green for dilated cardiomyopathy (monoallelic)
CLASP1	ENST00000263710	nmd_target	constrained	3	14	83.13	0.17	0.26	0.24	1
CSMD1	ENST00000635120	nmd_target	constrained	3	123	356.74	0.34	0.4	0.59	0				Green for complex neurodevelopmental disorder (biallelic)	Large n_obs
CSMD3	ENST00000297405	nmd_target	constrained	3	110	252.72	0.44	0.51	0.46	0.97					Large n_obs
DNAJC13	ENST00000260818	nmd_target	constrained	3	39	140.48	0.28	0.36	0.27	1				Red for early-onset parkinson disease (monoallelic)	Large n_obs
ENSG00000263020	ENST00000375880	start_proximal	constrained	4	0	4.88	0	0.58	0.57	0.87					A "novel gene" in GENCODE v39 whose MANE transcript largely overlaps the known morbid gene CSNK2B.
ENSG00000279765	ENST00000629685	distal_nmd	constrained	3	0	5.71	0	0.5	1.2	0.07					A "novel gene" in GENCODE v39 whose MANE transcript largely overlaps the known morbid gene CHD2.
ENSG00000285708	ENST00000647725	nmd_target	constrained	25	6	54.45	0.11	0.21	0.28	1					A "novel gene" in GENCODE v39 whose MANE transcript largely overlaps the known morbid gene FOXP1.
ENSG00000285827	ENST00000648261	long_exon	constrained	26	2	28.08	0.07	0.22	0.09	1					A "novel gene" in GENCODE v39 whose MANE transcript largely overlaps the known morbid gene KMT2A.
ENSG00000285827	ENST00000648261	distal_nmd	constrained	8	0	9.29	0	0.32	0.09	1					A "novel gene" in GENCODE v39 whose MANE transcript largely overlaps the known morbid gene KMT2A.
EP400	ENST00000389561	nmd_target	constrained	3	57	198.44	0.29	0.36	0.37	1					Large n_obs
FBRS	ENST00000356166	nmd_target	constrained	3	2	33.66	0.06	0.18	0.36	1
FOSL2	ENST00000264716	distal_nmd	constrained	3	0	12	0	0.24	0.28	1		Autosomal dominant aplasia cutis enamel dysplasia syndrome (MIM 620789)	Moderate for FOSL2-related neurodevelopmental disorder with scalp and enamel defects	Green for aplasia cutis enamel dysplasia syndrome (monoallelic)
GSK3B	ENST00000264235	nmd_target	constrained	4	8	25.42	0.31	0.56	0.51	0.9
HDAC2	ENST00000519065	nmd_target	constrained	4	3	27.49	0.11	0.28	0.37	0.99
KIF21B	ENST00000461742	nmd_target	constrained	3	44	96.48	0.46	0.58	0.53	0				Green for neurodevelopmental disorder (monoallelic)
LRP1B	ENST00000389484	nmd_target	constrained	4	104	332.54	0.31	0.37	0.42	1
LRP2	ENST00000649046	nmd_target	constrained	3	101	297.71	0.34	0.4	0.35	1	AR	Autosomal recessive Donnai-Barrow syndrome (MIM 222448)	Limited for LRP2-related intellectual disability (monoallelic); Definitive for LRP2-related Donnai-Barrow syndrome	Green for Donnai-Barrow syndrome (biallelic)
MGA	ENST00000219905	nmd_target	constrained	3	14	109.71	0.13	0.2	0.2	1
MRC2	ENST00000303375	nmd_target	constrained	3	54	116.68	0.46	0.57	0.51	0
MSI1	ENST00000257552	nmd_target	constrained	3	5	17.95	0.28	0.57	0.52	0.95			Limited for MSI1-associated microcephally (biallelic)
MSL2	ENST00000309993	distal_nmd	constrained	10	2	27.87	0.07	0.22	0.17	1			Definitive for MSL2-related developmental disorder (monoallelic)	Green for neurodevelopmental disorder (monoallelic)
NAA25	ENST00000261745	nmd_target	constrained	3	18	64.37	0.28	0.41	0.34	1
NCL	ENST00000322723	nmd_target	constrained	4	0	30.11	0	0.1	0.1	1
PCBP2	ENST00000546463	nmd_target	constrained	4	0	14.67	0	0.2	0.14	1			Limited for PCBP2-related neurodevelopmental disorder (monoallelic)	Green for neurodevelopmental disorder (monoallelic)
PRPF40A	ENST00000410080	nmd_target	constrained	3	28	72.6	0.39	0.52	0.44	1
PTPRB	ENST00000334414	nmd_target	constrained	3	61	138.18	0.44	0.54	0.47	0.98
PTPRD	ENST00000381196	nmd_target	constrained	4	21	147.88	0.14	0.2	0.2	1
PUM2	ENST00000361078	nmd_target	constrained	3	27	67.71	0.4	0.54	0.58	0
RIF1	ENST00000444746	long_exon	constrained	3	9	59.42	0.15	0.26	0.25	1
RLF	ENST00000372771	distal_nmd	constrained	4	7	105.54	0.07	0.12	0.09	1
SALL3	ENST00000537592	long_exon	constrained	3	19	53.01	0.36	0.52	0.75	0				Red for Mendeliome
SCAF4	ENST00000286835	distal_nmd	constrained	3	5	24.85	0.2	0.41	0.29	1		Autosomal dominant Fliedner-Zweier syndrome (MIM 620511)	Strong for SCAF4-related neurodevelopmental disorder (monoallelic)	Green for Fliedner-Zweier syndrome (monoallelic)
SYNCRIP	ENST00000369622	nmd_target	constrained	4	1	22.45	0.04	0.21	0.25	1			Limited for SYNCRIP-related developmental disorder (monoallelic)	Green for intellectual disability (monoallelic)
TCF7L2	ENST00000627217	nmd_target	constrained	4	5	27.13	0.18	0.38	0.47	1		Autosomal dominant susceptibility to type 2 diabetes (MIM 125853)	Definitive for TCF7L2-related developmental disorder (monoallelic)	Green for intellectual disability (monoallelic)
UBN2	ENST00000473989	nmd_target	constrained	3	16	46.08	0.35	0.52	0.36	1
UBR5	ENST00000520539	nmd_target	constrained	5	9	180.93	0.05	0.09	0.07	1
VEZF1	ENST00000581208	nmd_target	constrained	4	2	20	0.1	0.31	0.17	1		Provisional for autosomal dominant dilated cardiomyopathy (MIM 620247)
WAPL	ENST00000298767	nmd_target	constrained	4	3	58.21	0.05	0.13	0.08	1
WDFY3	ENST00000295888	nmd_target	constrained	7	38	225.78	0.17	0.22	0.2	1		Provisional for autosomal dominant primary microcephaly (MIM 617520)	Strong for WDFY3-related primary microcephaly or macrocephaly with developmental delay (monoallelic)	Green for primary microcephaly (monoallelic)
ZFHX3	ENST00000268489	long_exon	constrained	8	17	160.37	0.11	0.16	0.19	1		Autosomal dominant susceptibility to atrial fibrillation (MIM 613055); Autosomal dominant spinocerebellar ataxia 4 (MIM 600223)	Moderate for ZFHX3-related neurodevelopmental disorder (monoallelic)	Green for neurodevelopmental disorder (monoallelic); Green for spinocerebellar ataxia 4 (monoallelic)
ZFHX3	ENST00000268489	nmd_target	constrained	6	4	45.51	0.09	0.2	0.19	1		Autosomal dominant susceptibility to atrial fibrillation (MIM 613055); Autosomal dominant spinocerebellar ataxia 4 (MIM 600223)	Moderate for ZFHX3-related neurodevelopmental disorder (monoallelic)	Green for neurodevelopmental disorder (monoallelic); Green for spinocerebellar ataxia 4 (monoallelic)
ZFHX4	ENST00000651372	long_exon	constrained	6	25	158.73	0.16	0.22	0.25	1		Provisional for autosomal dominant ptosis (MIM 178300)	Definitive for ZFHX4-related developmental disorder (monoallelic)	Green for ZFHX4-related neurodevelopmental disorder (monoallelic)
ZFHX4	ENST00000651372	nmd_target	constrained	3	3	44.15	0.07	0.17	0.25	1		Provisional for autosomal dominant ptosis (MIM 178300)	Definitive for ZFHX4-related developmental disorder (monoallelic)	Green for ZFHX4-related neurodevelopmental disorder (monoallelic)
ZSWIM8	ENST00000604729	nmd_target	constrained	3	11	77.3	0.14	0.23	0.23	1
